# Integrating 730,947 exome sequences with clinical literature improves gene discovery

**DOI:** 10.64898/2026.03.23.26349081

**Authors:** Jeremy Guez, Julia K. Goodrich, Mikhail A. Moldovan, Katherine R. Chao, Prathitha Kar, Ruchit Panchal, Michael W. Wilson, Kristen M. Laricchia, Greg Rohlicek, Dmitry Biba, Daniel Marten, Qin He, Philip W. Darnowsky, Riley Grant, Ben Weisburd, Samantha M. Baxter, Joshua Nadeau, Wenhan Lu, Steve Jahl, Sophie Parsa, Abdallah Lamane, Stephanie DiTroia, Jack Fu, Xuefang Zhao, Elissa Alarmani, Charlotte Tolonen, Sam Novod, Sam Bryant, Christine Stevens, Sinéad B. Chapman, Caroline Cusick, Christopher Vittal, Laura D. Gauthier, Jacqueline I. Goldstein, Daniel Goldstein, Daniel King, Timothy Poterba, Grace Tiao, gnomAD Project Consortium, Matteo Tranchero, William Lotter, Daniel G. MacArthur, Harrison Brand, Vladimir Seplyarskiy, Evan Koch, Michael E. Talkowski, Matthew Solomonson, Benjamin M. Neale, Anne O’Donnell-Luria, Hilary K. Finucane, Shamil R. Sunyaev, Mark J. Daly, Heidi L. Rehm, Kaitlin E. Samocha, Konrad J. Karczewski

## Abstract

Accurate estimates of allele frequencies aid in genetic discovery, including rare disease diagnosis, common disease investigations, and population genetics. Here, we present the Genome Aggregation Database version 4 (gnomAD v4), including 730,947 with exome sequences, a fivefold increase over previous releases. We demonstrate that statistical power to detect strong selective constraint continues to increase with sample size. We develop a new loss-of-function annotation pipeline, which learns genomic features predictive of nonsense-mediated decay and splicing effects from selection signals, achieving 90% precision for distinguishing likely true versus false positive loss-of-function variants. This improved pipeline, along with incorporation of highly deleterious missense variants into measures of loss-of-function intolerance, improves disease gene detection, particularly for short genes and those with gain-of-function mechanisms. To improve disease gene prediction, we systematically extract gene–disease associations from biomedical literature, map these to gene-level biological features, and integrate both with refined constraint metrics within a Bayesian framework, yielding state-of-the-art prediction of gene–disease relevance. We highlight genes under strong constraint but with limited clinical characterization, which are enriched in embryonic lethal and fertility phenotypes, thus prioritizing previously under-characterized disease genes. Together, these advances establish a unified framework for accelerating gene discovery and improving rare disease diagnosis.
