## Supplementary Dataset 2 for "Integrating 730,947 exome sequences with clinical literature improves gene discovery"

gene_symbol	loeuf_v4	xgb_diff	xgb_percentile	cis_percentile	xgb_pred	cis_original	articles_found	is_ndd	has_gencc_support	is_embryonic_lethal_mouse	is_fertility_mouse	testis_pct	blood_pct	ovary_pct	testis_specific	ovary_specific	fetal_median_expr	fetal_high_expr	gtex_median_expr
CELF5	0.1603	79.2	99.9	20.7	0.45	0.0	19	False	False	False	False	75.0	59.3	79.7	False	False	8.15	False	0.21
TUBA1B	0.3609	79.1	99.7	20.7	0.4	0.0	31	False	False	False	False	99.3	98.7	99.0	False	False	295.09	True	200.0
AP2B1	0.3428	79.0	99.7	20.7	0.39	0.0	21	False	False	True	False	97.9	96.3	97.5	False	False	123.04	False	63.41
NRF1	0.1171	78.8	99.5	20.7	0.35	0.0	50	False	False	False	False	80.4	89.6	88.6	False	False	103.6	False	11.55
EIF4G2	0.1009	78.8	99.5	20.7	0.35	0.0	32	False	False	True	False	99.3	98.8	99.4	False	False	246.56	True	240.0
ELAVL4	0.1157	78.7	99.4	20.7	0.34	0.0	42	False	False	False	False	75.3	55.9	46.2	False	False	12.1	False	0.05
GSK3A	0.3583	78.7	99.3	20.7	0.33	0.0	37	False	False	False	False	95.3	97.5	94.9	False	False	34.44	False	42.8
RAB6B	0.4085	78.6	99.3	20.7	0.33	0.0	6	False	False	False	False	76.0	79.1	73.9	False	False	8.42	False	6.2
SSBP2	0.4559	78.6	99.2	20.7	0.32	0.0	22	False	False	False	False	68.4	79.1	88.0	False	False	360.36	True	8.34
DHX8	0.6751	78.5	99.1	20.7	0.31	0.0	9	False	False	True	False	88.3	93.0	87.0	False	False	31.78	False	16.32
RBM39	0.2864	78.5	99.1	20.7	0.31	0.0	31	False	False	False	False	97.4	97.9	99.3	False	False	300.68	True	121.06
PSMC4	0.439	78.4	99.1	20.7	0.31	0.0	10	False	False	False	False	98.1	97.3	97.3	False	False	28.73	False	83.21
ABR	0.3155	78.4	99.1	20.7	0.31	0.0	50	False	False	False	False	83.4	95.1	90.8	False	False	86.32	False	40.64
PDS5A	0.2943	78.4	99.1	20.7	0.31	0.0	15	False	False	True	False	86.2	89.2	93.5	False	False	277.41	True	25.48
NOVA1	0.4401	78.4	99.0	20.7	0.31	0.0	50	False	False	False	False	72.3	57.1	76.1	False	False	58.21	False	5.2
EEF1A1	0.3394	78.3	99.0	20.7	0.3	0.0	50	False	False	False	False	99.9	99.9	100.0	False	False	139.71	True	1859.72
TLE3	0.2143	77.9	98.6	20.7	0.27	0.0	44	False	False	False	False	91.4	98.2	89.2	False	False	43.51	False	18.02
KAT7	0.2466	77.9	98.6	20.7	0.27	0.0	28	False	False	False	False	91.5	89.7	87.9	False	False	25.63	False	12.26
CELF3	0.5637	77.8	98.5	20.7	0.26	0.0	14	False	False	False	False	73.4	65.0	51.9	False	False	2.87	False	0.13
SPPL3	0.2547	77.8	98.4	20.7	0.26	0.0	17	False	False	True	False	95.2	92.1	94.2	True	False	0.04	False	25.72
CYRIB	0.4891	77.6	98.3	20.7	0.26	0.0	5	False	False	False	False	85.0	98.4	80.8	False	False	178.68	True	12.71
WAPL	0.098	77.5	98.2	20.7	0.25	0.0	50	False	False	True	False	91.5	91.1	87.5	False	False	0.01	False	16.45
EIF4A1	0.2607	77.5	98.2	20.7	0.25	0.0	44	False	False	False	False	99.4	99.3	99.6	False	False	108.63	False	237.72
PHYHIP	0.6247	77.3	98.0	20.7	0.24	0.0	8	False	False	False	False	87.9	66.2	81.5	False	False	1.1	False	17.75
SIPA1L1	0.2176	77.3	98.0	20.7	0.24	0.0	9	False	False	False	False	87.1	91.5	79.4	False	False	255.8	True	11.37
PAPOLA	0.1785	77.3	98.0	20.7	0.24	0.0	9	False	False	True	False	95.7	95.3	96.6	False	False	136.64	True	41.34
NWD2	0.709	77.3	97.9	20.7	0.24	0.0	5	False	False	False	False	39.8	27.9	23.1	False	False	4.17	False	0.04
RPS2	0.7226	77.2	97.8	20.7	0.24	0.0	50	False	False	True	False	99.8	99.9	99.9	False	False	0.0	False	1026.84
ZNF384	0.2757	77.1	97.8	20.7	0.24	0.0	50	False	False	False	False	91.9	92.4	94.0	False	False	20.8	False	28.14
NAV1	0.1802	77.0	97.7	20.7	0.24	0.0	50	False	False	False	False	72.6	69.9	74.7	False	False	139.56	True	6.22
HSPA5	0.501	77.0	97.6	20.7	0.23	0.0	50	False	False	True	False	99.5	99.0	99.4	False	False	124.39	False	167.06
RNF165	0.5359	76.9	97.5	20.7	0.23	0.0	2	False	False	False	False	47.2	70.7	51.0	False	False		False	0.73
KPNB1	0.1368	76.9	97.5	20.7	0.23	0.0	27	False	False	False	False	97.7	97.3	96.9	False	False	223.18	True	50.58
PSMD1	0.2061	76.8	97.5	20.7	0.23	0.0	21	False	False	False	False	96.3	94.3	93.9	True	False	113.71	False	53.01
LMO3	0.5526	76.8	97.5	20.7	0.23	0.0	33	False	False	False	False	49.9	59.2	72.8	False	False	5.78	False	8.29
CAND1	0.1383	76.8	97.4	20.7	0.23	0.0	47	False	False	True	False	88.2	84.4	91.0	False	False	93.19	False	17.67
CCAR1	0.6859	76.8	97.4	20.7	0.23	0.0	12	False	False	False	False	92.0	87.0	95.2	False	True	0.0	False	33.17
NCOA1	0.3043	76.7	97.4	20.7	0.23	0.0	50	False	False	False	False	91.8	94.4	94.5	False	False	0.14	False	25.16
PSME4	0.4465	76.7	97.3	20.7	0.23	0.0	6	False	False	False	True	96.3	92.0	88.8	True	False	122.16	False	20.73
EIF3D	0.2388	76.6	97.3	20.7	0.22	0.0	22	False	False	False	False	98.0	98.4	99.3	False	False	66.83	False	135.6
SSBP3	0.228	76.6	97.3	20.7	0.22	0.0	15	False	False	False	False	94.9	91.8	98.6	False	True	298.11	True	38.54
DDX5	0.1615	76.5	97.2	20.7	0.22	0.0	50	False	False	False	False	99.5	99.1	99.6	False	False	132.03	False	321.27
RAB1B	0.7231	76.5	97.2	20.7	0.22	0.0	36	False	False	False	False	98.9	99.3	99.0	False	False	15.24	False	169.8
MBNL2	0.5492	76.5	97.1	20.7	0.22	0.0	50	False	False	False	False	84.7	82.3	96.6	False	True	0.0	False	38.45
TMCC1	0.5239	76.5	97.1	20.7	0.22	0.0	15	False	False	False	False	85.6	87.7	83.6	False	False	285.44	True	8.72
ZNF609	0.15	76.4	97.1	20.7	0.22	0.0	3	False	False	False	False	89.7	85.0	91.4	False	False	429.27	True	12.09
ZFP36L1	2.2776	76.4	97.0	20.7	0.22	0.0	39	False	False	False	False	95.4	99.1	99.7	False	False	520.29	True	161.32
MAML2	0.3402	76.2	96.9	20.7	0.21	0.0	50	False	False	False	False	66.4	84.2	82.9	False	False	647.94	True	8.56
GABPA	0.2204	76.2	96.9	20.7	0.21	0.0	50	False	False	False	False	84.7	85.5	89.9	False	False	31.62	False	13.34
U2SURP	0.1114	76.2	96.9	20.7	0.21	0.0	2	False	False	True	False	92.1	87.6	96.1	False	True	134.31	False	28.73
KAT2A	0.5437	76.2	96.8	20.7	0.21	0.0	50	False	False	False	False	98.4	93.4	99.4	True	True	27.58	False	92.16
WDR33	0.3167	76.2	96.8	20.7	0.21	0.0	11	False	False	True	False	88.2	89.3	90.2	False	False	7.02	False	15.84
TUBA1C	0.9431	76.2	96.8	20.7	0.21	0.0	23	False	False	False	False	78.6	89.0	85.1	False	False	50.58	False	13.91
TNPO1	0.1397	76.1	96.8	20.7	0.21	0.0	23	False	False	False	False	88.1	89.6	90.5	False	False	159.17	True	18.18
TUT4	0.262	76.1	96.7	20.7	0.21	0.0	26	False	False	False	False	89.4	86.0	91.1	False	False	252.54	True	11.34
CS	0.4252	76.0	96.6	20.7	0.21	0.0	50	False	False	True	True	94.1	96.5	97.7	False	False	67.0	False	96.56
CCDC6	0.4939	76.0	96.6	20.7	0.21	0.0	50	False	False	True	False	85.0	86.6	90.0	False	False	69.14	False	24.73
LCOR	0.5476	75.9	96.6	20.7	0.21	0.0	20	False	False	False	False	67.4	82.4	78.2	False	False	203.0	True	3.28
MACROH2A2	0.3672	75.9	96.6	20.7	0.21	0.0	27	False	False	False	False	89.8	79.3	90.6	False	False	7.32	False	10.26
DAZAP1	0.1574	75.9	96.6	20.7	0.21	0.0	23	False	False	False	False	99.1	96.0	97.8	False	False	64.42	False	72.48
PUM2	0.5543	75.9	96.5	20.7	0.21	0.0	50	False	False	False	False	91.2	93.5	96.1	False	True	0.03	False	40.96
SLC8A2	0.2689	75.9	96.5	20.7	0.21	0.0	11	False	False	False	False	69.8	59.3	54.2	False	False	2.07	False	0.79
MBNL1	0.431	75.9	96.5	20.7	0.21	0.0	50	False	False	False	False	81.4	96.0	93.6	False	False	1.87	False	41.44
RPS5	0.1465	75.8	96.5	20.7	0.2	0.0	50	False	False	False	False	99.4	99.5	99.9	False	False	315.6	True	463.94
RALGPS1	0.3553	75.7	96.4	20.7	0.2	0.0	3	False	False	False	False	81.9	78.9	75.9	False	False	64.56	False	5.41
CSNK1G2	0.2524	75.7	96.4	20.7	0.2	0.0	7	False	False	True	False	99.3	98.3	96.2	False	False	46.69	False	50.85
INTS3	0.3176	75.7	96.4	20.7	0.2	0.0	7	False	False	True	False	97.3	95.3	98.2	False	False	19.72	False	49.13
UBC	2.8131	75.6	96.3	20.7	0.2	0.0	50	False	False	True	False	99.7	99.7	99.3	False	False	0.0	False	289.5
IGF2BP1	0.2696	75.6	96.3	20.7	0.2	0.0	50	False	False	True	False	76.6	55.9	46.4	False	False	56.27	False	0.01
BANP	0.1773	75.6	96.3	20.7	0.2	0.0	21	False	False	True	False	79.2	89.1	81.1	False	False	42.72	False	4.75
RCOR3	0.3099	75.5	96.1	20.7	0.2	0.0	6	False	False	False	False	94.1	89.9	93.2	False	False	105.76	False	22.29
LUC7L3	0.2286	75.4	96.1	20.7	0.2	0.0	13	False	False	True	False	96.5	92.4	99.3	True	True	214.5	True	80.45
RTF1	0.1623	75.4	96.1	20.7	0.2	0.0	47	False	False	True	False	94.1	93.4	93.8	False	False	106.78	False	29.69
PSMC6	0.1703	75.4	96.1	20.7	0.2	0.0	13	False	False	True	False	85.8	88.4	92.4	False	False	42.61	False	24.26
RCOR2	0.3833	75.4	96.0	20.7	0.2	0.0	14	False	False	False	False	77.0	60.0	73.4	False	False	8.71	False	1.64
CARM1	0.2415	75.3	96.0	20.7	0.19	0.0	50	False	False	True	False	97.5	94.4	94.7	True	False	55.82	False	34.67
MAP3K12	0.2037	75.3	95.9	20.7	0.19	0.0	12	False	False	True	False	89.6	86.4	95.7	False	True	10.1	False	22.92
ETF1	0.267	75.2	95.9	20.7	0.19	0.0	13	False	False	False	False	96.3	96.0	95.4	False	False	57.33	False	55.78
PHB	0.6897	75.1	95.8	20.7	0.19	0.0	50	False	False	False	False	95.8	96.5	98.2	False	False		False	102.97
H2AZ2	0.7448	75.1	95.8	20.7	0.19	0.0	3	False	False	False	False	93.9	95.1	96.0	False	False	121.8	False	52.53
JUN	0.4217	75.0	95.7	20.7	0.19	0.0	50	False	False	True	False	93.2	96.0	99.5	False	False	136.21	True	118.13
CPSF6	0.404	75.0	95.7	20.7	0.19	0.0	50	False	False	False	False	90.3	88.5	97.4	False	True	141.85	True	30.1
AP1M1	0.4457	75.0	95.6	20.7	0.19	0.0	5	False	False	False	False	88.2	91.9	83.8	False	False	29.09	False	9.92
GNAZ	0.4029	74.9	95.6	20.7	0.19	0.0	16	False	False	False	False	79.2	81.3	86.2	False	False	5.01	False	10.02
STRBP	0.2506	74.9	95.5	20.7	0.19	0.0	4	False	False	False	True	91.9	78.5	75.6	False	False	170.39	True	4.32
PRMT8	0.1712	74.8	95.5	20.7	0.19	0.0	26	False	False	False	False	72.4	27.9	52.0	False	False	3.77	False	0.04
EGR3	0.502	74.8	95.5	20.7	0.19	0.0	50	False	False	False	False	76.4	72.1	81.1	False	False	4.28	False	4.21
JAKMIP2	0.3178	74.6	95.3	20.7	0.18	0.0	3	False	False	False	False	59.2	68.8	52.3	False	False	23.06	False	0.36
UBXN7	0.268	74.6	95.3	20.7	0.18	0.0	6	False	False	True	False	84.3	89.0	87.8	False	False	104.62	False	11.31
TOX	0.2889	74.6	95.3	20.7	0.18	0.0	50	False	False	False	False	79.3	80.6	80.7	False	False	142.62	True	2.95
TLE5	0.4543	74.6	95.3	20.7	0.18	0.0	1	False	False	False	False	99.0	99.2	99.6	False	False	249.41	True	300.26
TEAD3	0.2703	74.6	95.2	20.7	0.18	0.0	25	False	False	False	False	86.6	75.2	96.9	False	True	1.33	False	33.39
IQGAP1	0.3732	74.5	95.2	20.7	0.18	0.0	50	False	False	False	False	83.6	98.5	95.7	False	False	148.62	True	55.14
UBE2D2	0.3384	74.4	95.1	20.7	0.18	0.0	29	False	False	False	False	98.1	96.5	96.0	False	False	224.0	True	53.92
LIN54	0.2142	74.4	95.1	20.7	0.18	0.0	11	False	False	True	False	72.9	83.2	76.8	False	False	50.16	False	3.63
ENO2	0.5184	74.4	95.1	20.7	0.18	0.0	50	False	False	False	False	84.4	89.7	92.4	False	False	9.59	False	70.1
HMBOX1	0.4392	74.4	95.1	20.7	0.18	0.0	16	False	False	False	False	83.0	82.6	82.5	False	False	162.98	True	6.06
GTF2A1	0.4044	74.4	95.1	20.7	0.18	0.0	5	False	False	True	False	86.4	87.6	86.1	False	False	47.66	False	11.8
UBE2D3	0.3583	56.7	98.7	42.0	0.28	0.0	22	False	False	False	False	96.8	98.7	98.5	False	False	247.23	True	93.85
AQR	0.4317	55.0	96.9	41.8	0.21	0.0	28	False	False	False	False	82.8	85.2	85.4	False	False	73.31	False	9.87
UBE2I	0.2106	54.8	96.4	41.6	0.2	0.0	33	False	False	True	False	92.5	94.4	97.2	False	True	1.3	False	38.96
ELAVL1	0.123	54.5	98.8	44.3	0.28	0.0	50	False	False	True	False	93.4	89.7	92.7	False	False	67.41	False	24.46
MTA2	0.3252	53.3	97.9	44.6	0.24	0.0	28	False	False	False	False	96.0	96.9	97.0	False	False	26.6	False	53.12
NPEPPS	0.2603	53.2	98.7	45.5	0.28	0.0	10	False	False	False	False	92.5	95.5	96.5	False	False	151.25	True	46.18
SF3B3	0.3447	52.4	98.2	45.8	0.25	0.0	18	False	False	True	False	88.5	90.2	94.7	False	False	71.87	False	23.85
CELF1	0.2726	50.2	99.7	49.5	0.41	0.0	50	False	False	True	True	91.5	94.6	93.9	False	False	258.53	True	34.25
CSNK1G3	0.5623	49.4	95.6	46.2	0.19	0.0	5	False	False	False	False	81.8	83.4	86.6	False	False	71.03	False	11.23
USP22	0.4308	48.0	95.1	47.1	0.18	0.0	48	False	False	True	False	94.2	93.7	98.1	False	True	147.89	True	61.17
MAFG	0.6757	47.4	98.0	50.6	0.24	0.0	50	False	False	True	False	91.0	94.4	91.1	False	False	16.64	False	23.37
PLK2	0.4563	47.1	96.2	49.1	0.2	0.0	50	False	False	True	False	96.1	78.0	93.9	True	False	0.84	False	29.24
PRPF4B	0.2347	47.0	95.7	48.7	0.19	0.0	5	False	False	False	False	89.0	89.8	95.8	False	True		False	34.09
RBMS3	0.5371	47.0	95.5	48.5	0.19	0.0	28	False	False	False	False	60.5	58.5	82.7	False	False	0.0	False	2.79
PPP2CB	0.7572	46.9	95.5	48.7	0.19	0.0	16	False	False	False	False	96.1	89.6	98.7	True	True	102.78	False	85.06
PIAS1	0.1628	46.6	95.6	49.0	0.19	0.0	50	False	False	False	False	86.9	94.5	89.5	False	False	211.91	True	15.24
DDX42	0.2973	46.4	96.5	50.0	0.2	0.0	9	False	False	True	False	97.3	94.2	98.2	True	True	57.06	False	71.43
FRY	0.4483	46.1	98.1	51.9	0.25	0.01	50	False	False	False	False	68.7	85.2	78.0	False	False	102.28	False	7.98
MTA1	0.1558	46.1	99.3	53.2	0.33	0.01	50	False	False	False	False	97.4	91.8	98.0	True	True	40.41	False	49.88
PLXNA4	0.2551	45.9	98.2	52.3	0.25	0.01	32	False	False	False	False	60.6	64.6	78.4	False	False	83.45	False	2.06
HNRNPUL1	0.172	45.0	95.2	50.3	0.18	0.0	15	False	False	False	False	97.6	97.8	98.4	False	False	209.18	True	69.54
AP2A1	0.2387	44.9	95.8	50.9	0.19	0.01	16	False	False	False	False	99.0	97.4	97.8	False	False	56.88	False	61.36
POU2F1	0.2716	44.7	95.3	50.6	0.18	0.0	46	False	False	False	False	76.3	83.1	81.7	False	False	201.75	True	5.66
SLC7A1	0.2699	44.6	95.7	51.1	0.19	0.01	36	False	False	False	False	83.2	80.5	78.1	False	False	97.11	False	12.41
KCNV1	0.2556	43.3	95.6	52.4	0.19	0.01	5	False	False	False	False	30.8	27.9	23.1	False	False	0.24	False	0.01
KIF3A	0.3891	43.2	95.1	51.9	0.18	0.01	50	False	False	False	False	87.2	71.9	82.1	False	False	41.85	False	6.23
NFATC4	0.3999	42.9	97.4	54.5	0.23	0.01	50	False	False	False	False	93.5	64.9	98.6	False	True	9.98	False	18.68
TENM2	0.3364	42.4	95.1	52.6	0.18	0.01	18	False	False	False	False	65.6	56.2	58.5	False	False	86.21	False	0.61
POLR2B	0.5621	42.4	98.6	56.2	0.27	0.01	10	False	False	True	False	95.8	94.1	95.7	True	True	53.86	False	49.85
SETDB1	0.3719	42.1	97.7	55.6	0.24	0.01	50	False	False	True	False	92.4	91.9	91.7	False	False	59.93	False	17.6
HECW1	0.4008	42.1	95.5	53.4	0.19	0.01	9	False	False	False	False	58.3	55.9	57.0	False	False	14.37	False	0.1
PROX1	0.2197	42.1	98.7	56.6	0.28	0.01	50	False	False	False	False	72.6	57.1	81.3	False	False	55.55	False	2.02
VSNL1	0.7697	42.0	96.9	54.9	0.22	0.01	24	False	False	False	False	47.2	62.1	74.2	False	False	34.97	False	0.83
TLN2	0.4502	41.7	97.0	55.4	0.22	0.01	20	False	False	False	False	78.1	67.8	78.9	False	False	169.24	True	7.39
CDK12	0.1966	41.2	97.9	56.7	0.24	0.01	50	False	False	True	False	87.6	89.7	87.0	False	False	116.99	False	11.51
TRIM24	0.332	41.0	95.6	54.6	0.19	0.01	50	False	False	False	False	86.9	80.9	86.3	False	False	0.0	False	5.37
ROCK1	0.2543	40.6	98.4	57.8	0.26	0.01	50	False	False	True	False	80.0	91.2	88.9	False	False	0.0	False	13.41
IRF1	0.4593	40.5	96.4	55.9	0.2	0.01	50	False	False	False	False	81.1	98.6	84.7	False	False	20.48	False	12.27
HSPA8	0.1249	40.5	99.8	59.3	0.43	0.01	50	False	False	False	False	99.8	99.3	99.6	False	False	43.93	False	343.93
PRRC2C	0.2932	40.2	98.7	58.5	0.28	0.01	4	False	False	True	False	93.5	93.2	96.0	False	True	281.15	True	40.68
PSMC2	0.2866	40.2	96.0	55.9	0.2	0.01	16	False	False	True	False	94.7	92.9	94.3	False	False	43.31	False	46.38
MARK3	0.6961	39.9	96.3	56.4	0.2	0.01	34	False	False	False	False	95.4	96.8	95.8	False	False	271.8	True	38.53
DLX1	0.5489	39.7	97.6	57.8	0.23	0.01	50	False	False	False	False	34.3	27.9	55.3	False	False	0.35	False	0.2
CHD9	0.311	39.6	99.3	59.7	0.33	0.02	20	False	False	False	False	74.4	78.3	85.2	False	False	336.34	True	9.55
RBM25	0.2359	39.4	98.0	58.6	0.25	0.01	21	False	False	True	False	94.1	90.8	96.7	False	True	156.31	True	47.15
TLE1	0.3327	39.3	97.5	58.2	0.23	0.01	50	False	False	False	False	91.1	86.5	93.1	False	False	77.53	False	25.27
RACK1	0.1847	39.3	97.8	58.5	0.24	0.01	50	False	False	False	False	99.0	99.6	99.8	False	False	413.71	True	371.4
RBM5	0.1942	38.8	97.2	58.4	0.22	0.01	41	False	False	False	False	97.8	97.7	99.0	False	False	148.62	True	76.74
ZNF532	0.2992	38.7	99.0	60.3	0.3	0.02	3	False	False	True	False	87.2	72.5	94.4	False	False	85.13	False	17.16
TNRC6C	0.2451	38.4	98.8	60.4	0.29	0.02	14	False	False	False	False	82.7	83.5	84.8	False	False	78.33	False	8.85
ST7	0.4757	37.9	96.6	58.6	0.21	0.01	50	False	False	False	False	77.8	81.2	85.6	False	False	116.43	False	9.21
HECTD2	0.4775	37.8	98.2	60.4	0.25	0.02	9	False	False	False	False	69.5	60.2	83.0	False	False	0.0	False	3.74
HIF1A	0.3764	37.4	97.0	59.6	0.22	0.02	50	False	False	True	False	92.4	98.1	96.2	False	False	157.94	True	53.71
ZNF608	0.1839	36.8	99.0	62.2	0.3	0.02	10	False	False	False	False	80.6	78.5	81.4	False	False	196.78	True	6.38
MSI2	0.5258	36.6	97.9	61.3	0.24	0.02	50	False	False	True	False	85.8	84.8	96.5	False	True	494.7	True	16.02
SMARCD3	0.3416	36.5	98.0	61.5	0.24	0.02	28	False	False	True	False	92.0	95.2	96.9	False	False	1.9	False	39.54
RXRA	0.1852	36.0	96.1	60.1	0.2	0.02	50	False	False	True	False	81.8	97.5	92.7	False	False	47.04	False	25.85
MEIS1	0.1367	35.9	99.9	64.0	0.46	0.02	50	False	False	True	False	68.6	70.4	94.1	False	False	254.66	True	7.53
ARHGEF2	0.2604	35.6	96.1	60.5	0.2	0.02	26	False	False	False	False	92.9	97.7	91.0	False	False	63.05	False	31.42
MAT2A	0.2177	35.6	96.6	61.0	0.21	0.02	50	False	False	True	False	99.2	94.7	99.2	True	True	7.68	False	167.77
ELAVL3	0.4851	35.4	99.6	64.2	0.37	0.02	50	False	False	False	False	60.8	60.2	50.7	False	False	10.02	False	0.15
SF3A1	0.2309	35.3	99.6	64.3	0.37	0.02	18	False	False	False	False	98.2	97.4	97.9	False	False	37.88	False	57.54
RAB2A	0.5134	35.2	98.1	63.0	0.25	0.02	23	False	False	True	False	93.4	94.1	95.0	False	True	192.39	True	52.22
OSR1	0.2044	35.2	96.3	61.2	0.2	0.02	50	False	False	False	False	80.7	60.9	82.5	False	False	0.03	False	7.53
USP24	0.3167	35.1	96.1	60.9	0.2	0.02	13	False	False	False	False	82.9	88.3	90.7	False	False	142.51	True	18.78
TOP2A	0.5226	34.8	97.1	62.3	0.22	0.02	50	False	False	True	False	96.9	79.2	61.2	True	False	121.86	False	0.5
CXXC4	0.5483	34.4	96.4	62.0	0.2	0.02	11	False	False	False	False	69.4	56.9	75.5	False	False	25.66	False	1.55
TUBA3C	1.4302	34.4	97.9	63.5	0.24	0.02	4	False	False	False	False	99.9	27.9	49.8	True	False	0.0	False	0.02
ADCY2	0.2885	34.2	98.5	64.4	0.27	0.03	42	False	False	False	False	69.8	57.1	77.3	False	False	81.98	False	3.78
DCLK1	0.2812	33.7	98.7	65.1	0.28	0.03	50	False	False	False	False	54.0	57.2	78.7	False	False	77.32	False	5.68
POU2F2	0.3025	33.5	95.1	61.6	0.18	0.02	21	False	False	False	False	73.7	91.9	66.1	False	False	30.95	False	1.63
NR2C2	0.1891	33.3	98.2	64.9	0.25	0.03	20	False	False	False	True	87.2	88.5	92.1	False	False	43.53	False	19.54
CREB1	0.1423	32.4	97.9	65.5	0.24	0.03	50	False	False	False	False	85.1	88.7	85.5	False	False	147.59	True	10.47
ARNTL	0.2032	32.0	99.2	67.2	0.32	0.03	50	False	False	False	False	84.2	93.6	92.6	False	False		False	17.86
NCAM1	0.1535	31.9	97.5	65.6	0.23	0.03	50	False	False	False	False	70.7	77.7	94.7	False	False	300.53	True	22.99
INO80	0.1497	31.9	98.1	66.3	0.25	0.03	50	False	False	True	False	85.4	87.0	89.1	False	False	126.67	False	16.77
CAMKV	0.2402	31.9	95.7	63.9	0.19	0.02	19	False	False	False	False	70.8	58.9	47.5	False	False	2.32	False	0.06
G3BP2	0.3195	31.6	98.6	67.0	0.27	0.03	24	False	False	True	False	94.1	92.6	92.5	False	False	106.76	False	34.27
FYN	0.339	31.6	99.7	68.1	0.4	0.04	50	False	False	True	False	85.0	95.6	90.8	False	False	223.17	True	32.93
PPP2R5E	0.1968	31.5	95.6	64.1	0.19	0.02	17	False	False	False	False	82.2	86.3	86.1	False	False	217.77	True	13.46
RFX2	0.2687	31.2	95.5	64.3	0.19	0.02	43	False	False	False	False	96.6	90.7	80.1	True	False	65.67	False	3.79
TUBB6	1.0733	31.1	97.1	66.0	0.22	0.03	23	False	False	False	False	90.5	85.4	96.4	False	True	6.24	False	39.17
TTC28	0.3473	31.1	98.3	67.2	0.26	0.03	24	False	False	False	False	82.8	64.9	89.9	False	False	554.76	True	4.96
PCDH1	0.3021	31.0	95.2	64.2	0.18	0.02	30	False	False	False	False	63.3	75.6	73.7	False	False	7.62	False	13.0
NOL4	0.3038	31.0	97.4	66.4	0.23	0.03	5	False	False	False	False	80.4	27.9	47.0	False	False	23.89	False	0.11
ELAVL2	0.3614	30.8	98.5	67.7	0.27	0.03	37	False	False	True	False	87.1	27.9	63.4	False	False	24.35	False	0.12
MAPK10	0.5706	30.7	99.1	68.4	0.31	0.04	50	False	False	False	False	76.2	58.6	78.7	False	False	218.5	True	3.81
CNR1		30.5	95.4	64.9	0.18	0.03	50	False	False	True	False	60.1	67.9	74.1	False	False	4.67	False	6.3
PBX3	0.455	30.4	96.5	66.1	0.21	0.03	50	False	False	True	False	82.3	86.9	97.7	False	True	230.78	True	15.34
GRAMD1B	0.425	30.0	95.8	65.8	0.19	0.03	17	False	False	False	False	81.7	77.6	82.8	False	False	25.71	False	1.44
XPO7	0.1706	29.9	96.8	66.9	0.21	0.03	15	False	False	False	False	95.4	93.6	95.1	True	True	98.49	False	29.68
CHRM2	2.7006	29.8	96.7	67.0	0.21	0.03	50	False	False	False	False	49.7	27.9	48.5	False	False	0.0	False	0.13
DGKI	0.458	29.5	95.7	66.2	0.19	0.03	17	False	False	False	False	50.5	56.2	49.6	False	False	0.07	False	0.33
MED1	0.3491	29.2	95.6	66.4	0.19	0.03	50	False	False	True	False	81.9	85.0	84.9	False	False	57.84	False	9.91
INTS6	0.2465	29.2	99.2	70.0	0.31	0.04	14	False	False	False	False	80.6	83.0	77.7	False	False	1.5	False	3.15
ANKHD1	0.1607	29.1	95.8	66.7	0.19	0.03	11	False	False	False	False	92.9	95.0	96.0	False	False	247.31	True	37.96
PPP3CB	0.3013	28.9	97.0	68.1	0.22	0.04	22	False	False	False	False	89.8	90.8	94.7	False	False	6.15	False	30.39
CADPS	0.3298	28.8	98.2	69.4	0.25	0.04	20	False	False	False	False	69.1	56.5	69.5	False	False	45.67	False	0.67
DENND2B	0.3335	28.6	96.0	67.3	0.19	0.03	3	False	False	False	False	87.2	64.4	92.4	False	False	118.88	False	8.71
PTK2	0.4624	28.5	97.6	69.0	0.23	0.04	50	False	False	False	False	88.8	74.2	88.3	False	False	561.53	True	18.29
YTHDC1	0.1595	28.5	95.6	67.1	0.19	0.03	50	False	False	False	False	91.9	92.9	96.4	False	True	102.36	False	31.71
TNS1	0.3682	28.5	95.2	66.7	0.18	0.03	39	False	False	False	False	93.1	90.8	98.7	False	True	65.81	False	62.04
PABPC1	0.1334	28.5	98.9	70.4	0.3	0.04	50	False	False	False	False	99.8	99.6	99.7	False	False	630.19	True	338.14
BIRC6	0.2325	28.4	95.6	67.2	0.19	0.03	30	False	False	True	False	86.2	85.8	88.7	False	False	0.0	False	14.74
HIPK1	0.3699	28.2	95.3	67.1	0.18	0.03	36	False	False	False	False	94.0	94.5	91.0	False	False	46.93	False	20.86
TNRC6A	0.2331	28.1	99.3	71.1	0.33	0.05	36	False	False	False	False	87.7	84.4	94.7	False	False	254.45	True	23.93
LDB2	0.4763	27.9	97.2	69.2	0.22	0.04	30	False	False	False	False	72.9	69.4	87.5	False	False	362.95	True	12.24
RGS7	0.3765	27.7	98.8	71.2	0.29	0.05	50	False	False	False	False	78.1	59.7	63.5	False	False	0.0	False	0.12
RUVBL2	0.2425	27.1	97.5	70.4	0.23	0.04	39	False	False	True	False	99.7	92.7	94.1	True	False	37.06	False	35.48
CNOT4	0.1678	26.9	96.7	69.8	0.21	0.04	19	False	False	True	False	82.3	83.7	83.8	False	False	147.15	True	8.21
AP2A2	0.3076	26.8	96.8	70.0	0.21	0.04	16	False	False	False	False	93.9	93.0	93.9	False	False	80.23	False	37.91
SUPT6H	0.1187	26.3	95.7	69.4	0.19	0.04	7	False	False	False	False	94.8	96.2	96.6	False	False	76.45	False	53.6
YTHDF2	0.1763	26.3	95.4	69.1	0.18	0.04	50	False	False	False	True	94.0	93.2	93.6	False	False	0.43	False	32.58
BCL9L	0.2232	26.1	96.9	70.7	0.21	0.05	29	False	False	False	False	79.2	87.1	94.6	False	False	38.47	False	24.76
RBBP4	0.1548	26.1	96.6	70.5	0.21	0.04	50	False	False	True	False	96.8	92.5	96.1	True	True	131.5	False	36.79
EBF2	0.4137	25.6	95.5	69.9	0.19	0.04	50	False	False	False	False	56.2	56.8	56.8	False	False	13.85	False	0.85
RPTOR	0.1343	25.3	97.2	71.9	0.22	0.05	50	False	False	True	False	80.8	82.9	83.6	False	False	109.23	False	9.76
WIZ	0.1831	25.2	95.3	70.1	0.18	0.04	14	False	False	True	False	95.0	88.6	92.3	True	False	16.98	False	21.96
TRIM33	0.2549	25.1	96.4	71.3	0.2	0.05	49	False	False	True	False	89.0	88.4	89.1	False	False	189.81	True	13.9
PTPRS	0.2782	25.1	96.4	71.4	0.2	0.05	47	False	False	True	False	84.8	70.1	95.2	False	True	116.44	False	23.19
PTPRK	0.49	25.0	97.7	72.6	0.24	0.05	50	False	False	False	False	64.3	65.7	86.9	False	False	496.54	True	12.3
ATP5F1B	0.6536	25.0	95.6	70.7	0.19	0.05	16	False	False	True	False	99.8	99.4	99.5	False	False	92.09	False	443.88
